# Gene Portals: A Framework for Integrating Clinical, Functional, and Structural Evidence into Rare Disease Variant Classification

**DOI:** 10.64898/2026.03.05.26347086

**Authors:** Tobias Brünger, Ilona Krey, Suyeon Kim, Chiara Klöckner, Scott J Myers, Katrine M. Johannesen, Arthur Stefanski, Gary Taylor, Eduardo Perez-Palma, Marie Macnee, Stephanie Schorge, Rebekka S Dahl, Hongjie Yuan, Riley E. Perszyk, Sukhan Kim, Sunanjay Bajaj, Ingo Helbig, Jen Q. Pan, Mark Farrant, Lonnie Wollmuth, David J. A. Wyllie, Erkin Kurganov, David Baez, Sameer Zuberi, Christian M Boßelmann, Holger Lerche, Massimo Mantegazza, Sandrine Cestèle, Patrick May, Alina Ivaniuk, Mary Anne Meskis, Veronica Hood, Leah Schust, Kimberly Goodspeed, Jing-Qiong Kang, Amber Freed, Cornelius Gati, Ludovica Montanucci, Arthur Wuster, Marena Trinidad, Steven Froelich, Alexander T. Deng, Ángel Aledo-Serrano, Artem Borovikov, Artem Sharkov, Arjan Bouman, MJ Hajianpour, Deb K Pal, Leslie Danvoye, Damien Lederer, Tugce R. Balci, Eveline E O Hagebeuk, Alexis Heidlebaugh, Kathryn Oetjens, Trevor L Hoffman, Pasquale Striano, Sarah Drewes Williams, Kalene van Engelen, Katherine B. Howell, Jean Khoury, Tim A Benke, Vincent Strehlow, Konrad Platzer, Amy Ramsey, Lisa Manaster, Sunitha Malepati, Pangkong Fox, Jeffrey Noebels, Wendy Chung, Annapurna Poduri, Laina Lusk Stripe, Sarah M. Ruggiero, Stacey Cohen, Lacey Smith, Sylvia Boesch, Olivia Wilmarth, Anna Jenne Prentice, Esther Cha, Nikita Budnik, Marina P. Hommersom, Audra Kramer, Carlos G. Vanoye, Guo-Qiang Zhang, Michael Nothnagel, Aarno Palotie, Mark J. Daly, Alfred L. George, Yuri A. Zarate, Andreas Brunklaus, Stephen F Traynelis, Rikke S Møller, Johannes R. Lemke, Dennis Lal

## Abstract

Rare Mendelian disorders affect 300-400 million people globally. Although genetic testing has become widely adopted, gene-specific evidence for tailored variant interpretation remains scattered across resources. We present Gene Portals, a framework for gene-centered multimodal knowledge bases that co-localize expert-harmonized clinical data, functional assays, population variation, structural annotations and gene-specific ACMG/AMP specifications within a single resource. A modular interface integrates this unified evidence with VCEP-refined ACMG specifications to enable automated gene-specific variant classification, infer molecular mechanisms, and support cross-gene analyses. We demonstrate the framework’s utility across five Gene portals spanning eleven neurodevelopmental disorder-associated genes, integrating data from 4,423 individuals with 2,838 unique variants, 36,149 ClinVar submissions, and 1,044 expert-curated molecular readouts. By organizing evidence that is otherwise dispersed across multiple sources into a unified, queryable framework, the SCN, GRIN, CACNA1A, SATB2 and SLC6A1 Gene Portals became widely used community resources and provide an extensible template for standardized rare-disease variant interpretation and mechanism-aware discovery.
