## Supplementary Table 1 for "Gene Portals: A Framework for Integrating Clinical, Functional, and Structural Evidence into Rare Disease Variant Classification"

### Sheet: Tabelle1
Supplementary Table 1 | Patient advocacy organizations endorsing and collaborating with the Gene Portals (GP)
Organisation	Website	Associated GP
CureGRIN	https://curegrin.org/	GRIN portal
GRIN2B Foundation	https://grin2b.com/	GRIN portal
Simons Searchlight	https://www.simonssearchlight.org/	GRIN portal
2B Cured	https://2bcured.org/	GRIN portal
GRIN Europe – Care 4 GRIN	https://www.grineurope.org/	GRIN portal
Asociación Española de GRINpatías	https://grinpatias.org/	GRIN portal
GRIN Austria	https://grinaustria.com/	GRIN portal
Gemeinsam GRIN	https://www.facebook.com/groups/208739597319166/	GRIN portal
Maurizio Grin2A Italia	https://assmgrin2aitalia.it/	GRIN portal
GRIN2B Italia	http://www.grin2bitalia.it/grin2bitalia-presentazione.html	GRIN portal
GRIN Brasil	https://grinbr.com/	GRIN portal
GRIN Syndrome Stichting	https://grinsyndroom.nl/	GRIN portal
GRI France	https://gri-france.org/	GRIN portal
Dravet Syndrome Foundation	https://dravetfoundation.org/	SCN portal
FamilieSCN2A Foundation	https://www.scn2a.org/	SCN portal
International SCN8A Alliance	https://scn8aalliance.org/research/	SCN portal
SCN2A Australia	https://scn2aaustralia.org/	SCN portal
SCN2A Europe	https://scn2a.eu/	SCN portal
SCN8A Europe	https://scn8a.eu/	SCN portal
Alliance Syndrome de Dravet	https://www.dravet.fr/	SCN portal
Dravet Syndrome UK	https://www.dravet.org.uk/	SCN portal
SCN8A Italia	https://www.scn8a.it/	SCN portal
SCN8A UK & Ireland	https://www.scn8a.co.uk/	SCN portal
The Cute Syndrome Foundation	https://www.thecutesyndrome.com/	SCN portal
Dravet Canada	https://dravet.ca/	SCN portal
Dravet Syndrome Hrvatska	https://dravet-sindrom-hrvatska.hr/	SCN portal
Dravet Deutschland e.V.	https://dravet.de/	SCN portal
Dravet Italia	https://www.dravet.it/	SCN portal
The Israeli Dravet Syndrome Association	https://www.dravet.co.il/	SCN portal
Gruppo Famiglie Dravet	https://www.sindromedidravet.org/	SCN portal
Dravet Syndrome Ireland	https://www.dravetsyndromeireland.org/	SCN portal
Dravet Syndrome Japan	https://dravetsyndromejp.org/	SCN portal
Dravet Syndroom	https://www.dravetsyndroom.eu/	SCN portal
Dravet Romainia	https://www.dravet.ro/	SCN portal
Apoyo Dravet	https://www.apoyodravet.eu/	SCN portal
Sindrome de Dravet Foundacion	https://dravetfoundation.eu/	SCN portal
Dravets Syndrome Association Sweden	https://www.dravetssweden.se/	SCN portal
Dravet Suisse	https://dravet.ch/der-wegweiser-ist-da	SCN portal
Dravet Danmark	https://dravet.dk/	SCN portal
SLC6A1 Connect	https://slc6a1connect.org/	SLC6A1 portal
SATB2 Gene Foundation	https://satb2gene.org/	SATB2 portal
SATB2 Connect	https://satb2.org.au/	SATB2 portal
SATB2 Asociación Española	https://www.satb2.es/	SATB2 portal
SATB2 Europe	https://www.satb2europe.org/en/	SATB2 portal
American Epilepsy Society	https://aesnet.org/	Multiple
NORD	https://rarediseases.org/	Multiple
Epilepsy Foundation	https://www.epilepsy.com/	Multiple
Combined Brain	https://combinedbrain.org/	Multiple
Global Genes	https://globalgenes.org/	Multiple
Rare Epilepsy Network (REN)	https://www.rareepilepsynetwork.org/	Multiple
Epilepsy Leadership Council	https://www.epilepsyleadershipcouncil.org/	Multiple
National Ataxia Foundation	https://www.ataxia.org/	CACNA1A portal
EURORDIS	https://www.eurordis.org/	CACNA1A portal
CORD	https://www.raredisorders.ca/	CACNA1A portal
CACNA1A Foundation	https://www.cacna1a.org/	CACNA1A portal
Organizations listed typically either contributed data, participated in portal development, or support dissemination and use of the Gene Portals within their communities.
