## Supplementary Table 2 for "Gene Portals: A Framework for Integrating Clinical, Functional, and Structural Evidence into Rare Disease Variant Classification"

### Sheet: Sheet1
Supplementary Table 2 | Clinical cohorts aggregated across Gene Portals. The table summarizes the number of individuals, unique variants, and cohort sources, and outlines the methods used for phenotype curation and harmonization.
Portal	Gene	Individuals (n)	Unique variants (n)	Cohort source(s)	Phenotypes captured	Data curation and harmonization	Clinical lead(s)	Project status	Literature references
SCN portal	SCN1A	1,049	717	Large cohort studies: Brunklaus et al. 2022; Gallagher et al. 2024	Syndrome classification and 8 curated phenotypes (e.g., seizure onset, status epilepticus, developmental level)	Cohorts aggregated from multicenter studies and literature. Phenotypes classified by expert epileptologists using ILAE criteria and standardized questionnaires; seizure onset, syndrome assignment, and treatment response reviewed by clinicians.	Andreas Brunklaus (Univ. of Glasgow)	Continously updating	Brunklaus et al. 20221; Gallagher et al. 20242
	SCN2A	1,000	594	SCN2A database: Literature review and international multicenter collaboration (led by the Danish Epilepsy Center)	>20 curated phenotypes; the depth of phenotypic annotation varies between cases	Cohorts aggregated through literature review and multicenter collaboration. Clinical phenotypes standardized by two clinical experts and curated into a structured REDCap format aligned with internal patient phenotype curation. Duplicate cases across sources were systematically identified and excluded.	Rikke Møller (Danish Epilepsy Center)	Continously updating	-
	SCN3A	45	32	International collaboration (led by the Danish Epilepsy Center)	Syndrome labels + 2 phenotypes	Cohorts aggregated through literature review and multicenter collaboration. Clinical phenotypes were standardized and curated by clinical experts.	Katrine Johannesen & Rikke Møller (Danish Epilepsy Center)	Continously updating	-
	SCN8A	392	203	Johannesen et al. 2022	Syndrome classification and 6 curated phenotypes	Cohorts aggregated from multicenter studies and literature. Phenotypes captured using standardized forms and classified by expert epileptologists according to ILAE criteria; cases were stratified into six clinical categories. Duplicate cases across sources were systematically excluded.	Rikke Møller & Elena Gardella (Danish Epilepsy Center)	Continously updating	Johannesen et al. 20223
SLC6A1 portal	SLC6A1	156	100	Systematic literature review and international collaboration (Stefanski et al. 2022)	5 phenotypes	Cohorts aggregated from literature and international collaboration. Clinical phenotypes curated into harmonized fields by clinical experts, with duplicate cases across sources systematically excluded.	Katrine Johannesen & Rikke Møller (Danish Epilepsy Center)	Continously updating	Stefanski et al. 20235
CACNA1A portal	CACNA1A	727	612	Literature and clinical cohorts (CHOP, Cleveland Clinic, Boston Children’s Hospital)	Human Phenotype Ontology (HPO) annotations (>100 terms)	Cohorts aggregated from literature and clinical case series. Reported phenotypes standardized and manually mapped to Human Phenotype Ontology (HPO) terms to ensure consistency across cases. Harmonized datasets curated by clinical experts, with duplicate cases across sources systematically excluded.	Ingo Helbig	Continously updating	-
GRIN portal	GRIN1	230	136	International collaboration (Leipzig University and University of Colorado)	5 core phenotypes (e.g., seizure onset, developmental delay)	Cohorts collected through international collaborations. Phenotypes assessed and harmonized by clinical experts according to ILAE classification standards, with duplicate cases across sources systematically excluded.	Leipzig University and University of Colorado collaboration	Continously updating
	GRIN2A	230	180
	GRIN2B	262	198
	GRIN2D	34	23
SATB2 portal	SATB2	343	223	Multiple publications, ClinVar (January 2022), and the SATB2 clinical database	32 harmonized phenotypes	Cases aggregated from multiple publications, ClinVar, and the SATB2 clinical database. Clinical features curated and harmonized by clinical experts into standardized fields, with duplicate cases across sources systematically excluded.	Yuri Zarate	Irregular updates planned	Zarate et al. 20226
References
1	Brunklaus, A. et al. Development and Validation of a Prediction Model for Early Diagnosis of SCN1A-Related Epilepsies. Neurology 98, e1163–e1174 (2022).
2	Gallagher, D. et al. Genotype-phenotype associations in 1018 individuals with SCN1A-related epilepsies. Epilepsia 65, 1046–1059 (2024).
3	Johannesen, K. M. et al. Genotype-phenotype correlations in SCN8A-related disorders reveal prognostic and therapeutic implications. Brain 145, 2991–3009 (2022).
4	Stefanski, A. et al. SLC6A1 variant pathogenicity, molecular function and phenotype: a genetic and clinical analysis. Brain 146, 5198–5208 (2023).
5	Zarate, Y. A. et al. Quantitative Phenotype Morbidity Description of SATB2-Associated Syndrome. Hum Mutat 2023, 8200176 (2023).
