## Supplementary Table 3 for "Gene Portals: A Framework for Integrating Clinical, Functional, and Structural Evidence into Rare Disease Variant Classification"

### Sheet: Sheet1
Supplementary Table 3| Functional cohorts aggregated across the Gene Portals (GP). The table summarizes the number of variants with functional data, assay types and readouts, data sources, and harmonization methods.
Portal	Variants with functional data (n)	Functional assay	Data source(s)	Methods	Updates
SCN portal	437	Whole-cell patch-clamp electrophysiology in mammalian cells: current density, voltage dependence of activation and inactivation, persistent current, and recovery from inactivation.	Systematic literature review (Brunklaus et al., 2022)	Variants were curated from a systematic literature review of functional studies across sodium channel genes. Only missense variants tested by whole-cell patch-clamp in mammalian cells were included. Data were harmonized across sources, and variants classified as gain-of-function, loss-of-function, mixed, or wild-type–like. Detailed methods are described in Brunklaus et al., 20221.	Periodic literature review
SLC6A1 portal	184	Radiolabeled GABA uptake in HEK293T cells; activity reported as % wild-type	Published study (Stefanski et al., 2022)	Variants aggregated from two independent functional studies of GABA transporter activity. Results were harmonized across assays. Variants were grouped into activity categories (0–10% near-complete LoF, 10–42.8% low activity, >42.8% wild-type). Detailed methods are described in Stefanski et al., 20232.	Periodic literature review
GRIN portal	346	Electrophysiological recordings in HEK293 cells: glutamate EC50, glycine EC50, Mg²⁺ IC50, weighted deactivation (τw), open probability, and surface expression; parameters integrated into synaptic and non-synaptic charge transfer measures.	Experimental testing at CFERV and curated dataset (Myers et al., 2023)	Variants tested at CFERV using a standardized six-assay electrophysiology pipeline in heterologous expression systems. Functional changes benchmarked against thresholds (2–3 SD from wild-type) were harmonized into categories of gain-of-function, loss-of-function, possible, indeterminate, or no detectable effect, based on synaptic and non-synaptic charge transfer. Detailed methods are described in…	Continuous dataset updates Scott Myers and Stephen Traynelis (Emory University, Atlanta)
CACNA1A portal	42	Electrophysiological recordings of Cav2.1 channels in heterologous cells: current density, voltage dependence of activation and inactivation, and channel kinetics.	Published study (Cui et al., 2025)	Variants functionally tested in heterologous expression systems using standardized electrophysiological assays. Data were harmonized across experiments, and variants classified into gain-of-function, loss-of-function, mixed, or wild-type–like categories. Detailed methods are described in Cui et al., 20254.	Periodic literature review
References
1	Brunklaus, A. et al. Gene variant effects across sodium channelopathies predict function and guide precision therapy. Brain awac006 (2022) doi:10.1093/brain/awac006.
2	Stefanski, A. et al. SLC6A1 variant pathogenicity, molecular function and phenotype: a genetic and clinical analysis. Brain 146, 5198–5208 (2023).
3	Myers, S. J. et al. Classification of missense variants in the N-methyl-d-aspartate receptor GRIN gene family as gain- or loss-of-function. Hum Mol Genet 32, 2857–2871 (2023).
4	Kurganov, E. et al. Characterization of the functional and clinical impacts of CACNA1A missense variants found in neurodevelopmental disorders. 2025.04.23.650298 Preprint at https://doi.org/10.1101/2025.04.23.650298 (2025).
