## Supplementary Table 4 for "Gene Portals: A Framework for Integrating Clinical, Functional, and Structural Evidence into Rare Disease Variant Classification"

### Sheet: Sheet1
Supplementary Table 4 | Automated and user-input-driven ACMG/AMP criteria in the Gene Portals.
ACMG criterion	Brief description	Implementation in GP
PVS1	Null variant in a gene where loss of function is an established disease mechanism.	Automatically assigned for protein-truncating and canonical splice variants. The strength of evidence depends on the position of the truncation relative to the last exon and on the fraction of the protein removed. Variants predicted to truncate more than approximately 150 amino acids upstream of the final exon receive very strong PVS1 evidence. Variants removing more than 10% of the protein but o…
PS1	Same amino acid change as a known pathogenic variant, regardless of nucleotide change.	Automatically assigned as strong PS1 evidence when the exact amino acid substitution at the queried residue has been reported as pathogenic or likely pathogenic, either in the curated patient cohort or in ClinVar submissions without conflicting interpretations. For SCN genes, the criterion is additionally applied according to ClinGen SCN VCEP specifications when a pathogenic or likely pathogenic …
PS2	De novo occurrence in a patient with the disease and no family history, with confirmed parentage.	User-selectable through the inheritance field. Variants annotated as de novo with confirmed maternal and paternal origin are assigned strong PS2 evidence. For all other inheritance annotations, PS2 is not applied. For GRIN genes, the strength of PS2 is determined using a point-based system based on phenotype specifications defined in the ClinGen GRIN VCEP guidelines, as implemented in the GRIN Po…
PS3	Well established functional studies show a damaging effect on the gene product.	Automatically assigned as PS3 strong when curated experimental data classify the same variant or a paralogous equivalent as loss of function, gain of function, or mixed effect. GRIN VCEP: For this criterion, well-established in vitro functional studies are applicable, supportive of a damaging effect on the gene or gene product. To determine if a variant has a potentially damaging effect, 6 potent…
PS4	The prevalence of the variant in affected individuals is significantly increased compared to the prevalence in controls	Currently applied only in the GRIN Portal according to ClinGen GRIN VCEP specifications. PS4_moderate is assigned when the same variant has been previously identified in two or more unrelated affected individuals and is absent from gnomAD. PS4_supporting is assigned when the same variant has been previously identified in one unrelated affected individual and is absent from gnomAD.
PM1	Located in a mutational hotspot or critical functional domain with scarce benign variation.	Automatically assigned as PM1 moderate when the variant lies in a region annotated as a pathogenic variant enriched region (see Methods for details). GRIN VCEP: Located in an “intolerant 3D microdomain” without benign variation and/or closely located to a known pathogenic variant. PM1 is applied when the sum of missense variants in gnomAD within a microdomain is 0. PM1_supporting is applied when …
PM2	Absent or extremely rare in population databases consistent with the disorder prevalence.	Automatically assigned as moderate PM1 evidence when the variant lies within a region annotated as a pathogenic variant–enriched region (see Methods for details). For GRIN genes, PM1 is applied according to ClinGen GRIN VCEP specifications when a variant is located within an intolerant 3D microdomain that lacks benign variation and/or is in close proximity to a known pathogenic variant. PM1 is ap…
PM4	Protein length changing in‑frame insertion, deletion, or duplication in a non repeat region.	Automatically assigned as moderate PM4 evidence when the annotated variant consequence corresponds to an in-frame insertion, deletion, or duplication according to the variant consequence field. For GRIN genes, PM4 is applied according to ClinGen GRIN VCEP specifications for GRIN1, GRIN2A and GRIN2B (but not GRIN2D) when protein length changes result from in-frame insertions or deletions in non-re…
PM5	Novel missense change at a residue where a different missense change is known to be pathogenic.	Automatically assigned as PM5 moderate when at the same amino acid position a different missense variant is observed as pathogenic or likely pathogenic in the curated patient cohort or in ClinVar without conflicting interpretations. GRINVCEP: Only refers to missense variants that are classified as likely-pathogenic/pathogenic according to the GRIN VCEP guidelines. Established GRIN variants in aff…
PM6	Assumed de novo occurrence without confirmed parentage.	User selectable via the inheritance field. Variants annotated as de novo assumed are assigned PM6 moderate. All other inheritance options leave PM6 not applied. GRIN VCEP: Strength applied based on point based system following the phenotype specifications from the VCEP guidelines outlined in the GRIN Portal.
PP2	Missense variant in a gene with low rate of benign missense variation where missense is a common disease mechanism.	Criterion is currently enabled for missense variants in missense constraint (missense-Z score >3.09) genes. GRIN VCEP: PP2 is applied for GRIN1 for all missense variants in from c.1 –c.2497; GRIN2A for all missense variants from c.1417 – c.2514; GRIN2B for all missense variants from c.1 –c.2517; GRIN2D for all missense variants from c.1 –c.2596.
PP3	Multiple computational lines of evidence support a deleterious effect on the gene or gene product.	Automatically derived from the REVEL score for missense variants. PP3 was assigned as supporting (0.664–0.773), moderate (0.774-0.932) or strong (≥0.932). Other scores such as CADD, EVE, AlphaMissense, Paraz score, and MTR are displayed for context but do not directly change PP3 or BP4 in the current implementation. GRIN VCEP: Mutpred2 is the score used to apply PP3 with thresholds defined in PMI…
PP4	Patient phenotype or family history highly specific for a disease with a single genetic etiology.	User selectable via the phenotype specificity menu. GRIN VCEP: PP4 is applicable for GRIN1 and GRIN2B if the patient presents with both a neurodevelopmental disorder PLUS specific brain abnormalities. Not to be used with PM6 or PS2.
BA1	Allele frequency is too high in the general population for the disorder.	Automatically assigned as BA1 very strong when the highest subpopulation allele frequency in gnomAD or the global gnomAD allele frequency when no subpopulation value is available exceeds 1×10⁻⁴ for either missense or truncating variants. GRIN VCEP: Applied with VCEP defined gene specific thresholds outlined in the GRIN Portal.
BS1	Allele frequency greater than expected for the disorder but below the BA1 threshold.	Automatically assigned as BS1 strong when the highest subpopulation allele frequency in gnomAD exceeds 2×10⁻⁶ after substituting the global frequency for the subpopulation value if the latter is not available. GRIN VCEP: Applied with VCEP defined gene specific thresholds outlined in the GRIN Portal.
BS3	Well established functional studies show no damaging effect on the gene product.	Criterion is applied in the GP implementation if a variant shows wild type like functional properties. SCN VCEP modification: Criterion will not be applied. GRIN VCEP: Well-established in vitro or in vivo functional studies show no damaging effect on protein function or splicing in any functional study. To determine if a variant has a potentially damaging effect, 6 key parameters of NMDAR functio…
BP4	Multiple computational lines of evidence suggest no impact on the gene or gene product.	Automatically derived from the REVEL score for missense variants. BP4 was assigned as supporting (0.016-0.183), moderate (0.003-0.16) or strong (<=0.003). Other scores such as CADD, EVE, AlphaMissense, Paraz score, and MTR are displayed for context but do not directly change PP3 or BP4 in the current implementation. GRIN VCEP: Mutpred2 is the score used to apply BP4 with thresholds defined in PMI…
