## Supplementary Table 5 for "Gene Portals: A Framework for Integrating Clinical, Functional, and Structural Evidence into Rare Disease Variant Classification"

### Sheet: GenePortalsDataCollection_DataD
Supplementray Table 5 |	Spalte1	Spalte2	Column4	Column5	Column6	Column7	Column8	Column9	Column10	Column11	Column12	Column13	Column14	Column15	Column16	Column17	Column18
Column1	Column2	Column3	Column4	Column5	Column6	Column7	Column8	Column9	Column10	Column11	Column12	Column13	Column14	Column15	Column16	Column17	Column18
Variable / Field Name	Form Name	Section Header	Field Type	Field Label	Choices, Calculations, OR Slider Labels	Field Note	Text Validation Type OR Show Slider Number	Text Validation Min	Text Validation Max	Identifier?	Branching Logic (Show field only if...)	Required Field?	Custom Alignment	Question Number (surveys only)	Matrix Group Name	Matrix Ranking?	Field Annotation
record_id	informed_consent		text	Record ID
icf_age	informed_consent		radio	You need to be 18 years or older to participate in this study. Are you currently ≥18 years old?	0, Yes | 1, No							y
icf_fname	informed_consent	Consent Form	text	First Name								y
icf_lname	informed_consent		text	Last Name								y
icf_pdf	informed_consent		descriptive	<div class="rich-text-field-label"><p>PLEASE READ THE CONSENT FORM CAREFULLY</p></div>
icf_conf	informed_consent		yesno	Do you accept the terms of this consent form?								y
icf_date	informed_consent		text	Date of Consent			date_mdy					y
survey_start	gene_portal_survey_task_13		descriptive	<div class="rich-text-field-label"><p style="text-align: left;">Gene Portal Survey and Variant Interpretation Evaluation <br /><br /><span style="font-weight: normal;">Thank you for participating in our survey!</span><br /><br />Task 1: <span style="font-weight: normal;">To begin, please provide information about your demographics and previous professional experience in classifying genetic varian…
survey_age	gene_portal_survey_task_13	Demographics	radio	1. Age (years)	1, 18-24 | 2, 25-34 | 3, 35-44 | 4, 45-54 | 5, 55-64 | 6, >65							y
survey_sex	gene_portal_survey_task_13		radio	2. Sex	1, Female | 2, Male | 3, Prefer not to say							y
survey_education	gene_portal_survey_task_13		radio	3. Highest degree or level of education you have completed:	1, Bachelor's degree | 2, Master's degree (genetic counselor) | 3, Master's degree (any other) | 4, Professional/Doctorate degree (e.g., MD, PhD, MD/PhD) | 5, Other (free text)							y
survey_eduother	gene_portal_survey_task_13		notes	Other (Free Text)							[survey_education] = '5'
survey_job	gene_portal_survey_task_13		radio	4. What describes your job best?	1, Neurologist | 2, Epileptologist | 3, Geneticist | 4, Genetic counselor | 5, Other (free text)							y
survey_eduother_2	gene_portal_survey_task_13		notes	Other (Free Text)							[survey_job] = '5'
survey_population	gene_portal_survey_task_13		radio	5. Which patient population are you mostly working with?	1, Adult | 2, Pediatric | 3, Both							y
survey_approach	gene_portal_survey_task_13	Previous Experience	checkbox	<div class="rich-text-field-label"><p><span style="font-weight: normal;">6. What best describes your approach to genetic variant classification, after you receive a genetic test result from the clinical lab?</span> (Select all that apply)</p></div>	1, Trust genetic variant classification as received from the lab without additional analysis. | 2, Evaluate if patient phenotype matches phenotypes reported for the gene. | 3, Seek additional information about the variant (e.g., from ClinVar, gnomAD). | 4, Classify the variant according to ACMG guidelines on your own. | 5, Other (free text)							y
survey_eduother_3	gene_portal_survey_task_13		notes	Other (Free Text)
survey_experience	gene_portal_survey_task_13		radio	7. Years of experience in genetic variant classification:	1, < 1 | 2, 1-2 | 3, 3-5 | 4, >5							y
survey_weekly_variants	gene_portal_survey_task_13		radio	8. How many genetic variants do you classify weekly on average?	1, 0-2 | 2, 3-5 | 3, 6-10 | 4, >10							y
survey_confidence_level	gene_portal_survey_task_13		radio	9. How confident do you feel in your ability to classify genetic variants according ACMG guidelines?	1, 1 | 2, 2 | 3, 3 | 4, 4 | 5, 5	1( not at all confident) 5 ( Very confident)						y
survey_duration	gene_portal_survey_task_13		radio	10. How long does it typically take you to classify a single genetic variant?	1, < 5min | 2, 5-15min | 3, 15-30min | 4, 30-60min | 5, >1h							y
survey_resources	gene_portal_survey_task_13		radio	11. How many different resources do you typically use to classify genetic variants according to ACMG guidelines?</p>	1, I don't do variant classification according to ACMG guidelines | 2, 1-3 | 3, 4-6 | 4, >6							y
survey_eduother_4	gene_portal_survey_task_13		notes	11a. Please list all the resources you use briefly.
start_time	gene_portal_survey_task_13	<div class="rich-text-field-label"><div class="rich-text-field-label"> <p>Task 2: Please classify the following variants according to ACMG guidelines into one of the five categories: Pathogenic, Likely Pathogenic, Uncertain Significance, Likely Benign, and Benign. <br><br>Record the classification for each variant in the respective fields below. When you start make sure to press the "now" button …	text	Start Time:			datetime_seconds_mdy					y
pseudo_random	gene_portal_survey_task_13		calc	Variant assignment	mod([record_id], 4) + 1												@HIDDEN-SURVEY
survey_variant1_new	gene_portal_survey_task_13		descriptive	Variant 1: NM_001165963 (SCN1A):c.2362G>A (p.Glu788Lys) - Heterozygous - Inheritance unknown Description: A young female who developed seizures at age 15 months in the setting of illness. Currently experiences absence and generalized tonic-clonic seizures that are triggered by heat or strenuous activity. History is also positive for developmental delay. The Inheritance of the SCN1A variant is unk…							[pseudo_random] = 1 or [pseudo_random] = 3
survey_variant2_new	gene_portal_survey_task_13		descriptive	Variant 1: NM_001040142 (SCN2A):c.5146T>C(p.Trp1716Arg) - Heterozygous - De Novo Description: An older teenager with autism spectrum disorder, global developmental delay (non-verbal), and self-injurious behavior. History of 1 seizure at age 11 and EEG that showed multifocal epileptiform discharges.							[pseudo_random] = 2 or [pseudo_random] = 4
survey_class1	gene_portal_survey_task_13		notes	Classification of variant 1:								y
survey_crit1	gene_portal_survey_task_13		notes	Criteria supporting variant classification:								y
survey_variant3_new	gene_portal_survey_task_13		descriptive	Variant 2: NM_003042 (SLC6A1):c.131G>A(p.Arg44Gln) - Heterozygous - Inheritance Unknown Description: A female child with intellectual disability, speech delay, behavioral issues, and absence seizures that began at 1 year of age. She is taking valproic acid and Depakote, but continues to have daily seizures.							[pseudo_random] = 1 or [pseudo_random] = 3
survey_variant4_new	gene_portal_survey_task_13		descriptive	Variant 2: NM_000834 (GRIN2B):c.1306T>C(p.Cys436Arg) - Heterozygous - De Novo Description: A male young adult with autism spectrum disorder, developmental delay, ADHD, OCD, and absence seizures. He has a history Pediatric Autoimmune Neuropsychiatric Disorders Associated with Streptococcal Infections (PANDAS) at age 13, which led to worsening of behavior issues.							[pseudo_random] = 2 or [pseudo_random] = 4
survey_class2	gene_portal_survey_task_13		notes	Classification of variant 2:								y
survey_crit2	gene_portal_survey_task_13		notes	Criteria supporting variant classification:								y
end_time	gene_portal_survey_task_13	Task 3: Please stop the timer now by pressing the button once you are finished with the variant classification.	text	End Time:			datetime_seconds_mdy					y
survey_task4	gene_portal_survey_task_45	Task 4: Please navigate to https://lal-portals.shinyapps.io/Neurogenetics-Gene-Portals/ and watch video tutorial on how to interpret a variant using the Gene Portal.	yesno	Have you watched the Variant Analysis tutorial?								y
survey_variant1	gene_portal_survey_task_45	Task 5: Please reassess the classification of the variants you previously assigned by utilizing the variant analysis section of the Gene Portals. The variants, along with the patient phenotype descriptions and your previous answers, are provided below for your review. You can access the Portals corresponding to each gene from https://lal-portals.shinyapps.io/Neurogenetics-Gene-Portals/ by selecti…	descriptive	Variant 1: NM_001165963 (SCN1A):c.2362G>A (p.Glu788Lys) - Heterozygous - Inheritance unknown Description: A young female who developed seizures at age 15 months in the setting of illness. Currently experiences absence and generalized tonic-clonic seizures that are triggered by heat or strenuous activity. History is also positive for developmental delay. The Inheritance of the SCN1A variant is unk…							[pseudo_random] = 1 or [pseudo_random] = 3
survey_variant1_2	gene_portal_survey_task_45		descriptive	Variant 1: NM_001040142 (SCN2A):c.5146T>C(p.Trp1716Arg) - Heterozygous - De Novo Description: An older teenager with autism spectrum disorder, global developmental delay (non-verbal), and self-injurious behavior. History of 1 seizure at age 11 and EEG that showed multifocal epileptiform discharges.							[pseudo_random] = 2 or [pseudo_random] = 4
survey_newvariant1	gene_portal_survey_task_45		notes	Classification of variant 1 (previous answer): [survey_class1] Classification of variant 1 after reevaluation using the gene Portal:								y
survey_changes1	gene_portal_survey_task_45		notes	Applied criteria for variant 2 (previous answer): [survey_crit1] Changes in applied ACMG criteria (state "none" if no changes were made):								y
survey_variant2	gene_portal_survey_task_45		descriptive	Variant 2: NM_003042 (SLC6A1):c.131G>A(p.Arg44Gln) - Heterozygous - Inheritance Unknown Description: A female child with intellectual disability, speech delay, behavioral issues, and absence seizures that began at 1 year of age. She is taking valproic acid and Depakote, but continues to have daily seizures.							[pseudo_random] = 1 or [pseudo_random] = 3
survey_variant2_2	gene_portal_survey_task_45		descriptive	Variant 2: NM_000834 (GRIN2B):c.1306T>C(p.Cys436Arg) - Heterozygous - De Novo Description: A male young adult with autism spectrum disorder, developmental delay, ADHD, OCD, and absence seizures. He has a history Pediatric Autoimmune Neuropsychiatric Disorders Associated with Streptococcal Infections (PANDAS) at age 13, which led to worsening of behavior issues.							[pseudo_random] = 2 or [pseudo_random] = 4
survey_newvariant2	gene_portal_survey_task_45		notes	Classification of variant 2 (previous answer): [survey_class2] Classification of variant 2 after reevaluation using the gene Portal:								y
survey_changes2	gene_portal_survey_task_45		notes	Applied criteria for variant 2 (previous answer): [survey_crit2] Changes in applied ACMG criteria (state "none" if no changes were made):								y
sus	gene_portal_survey_task_6	Task 6: Please complete the remaining questions listed below to finish the survey.	descriptive	Variant Interpretation Assessment - SUS (System Usability Scale) 12. Consider each statement below using the scale from 1 to 5, with 1 strongly agree to 5 strongly disagree. "System" in the following questions refer to the Gene Portals:
survey_posta	gene_portal_survey_task_6		radio	a. I think that I would like to use this system frequently.	1, 1 | 2, 2 | 3, 3 | 4, 4 | 5, 5	strongly agree -1, strongly disagree - 5						y
survey_postb	gene_portal_survey_task_6		radio	b. I found the system unnecessarily complex	1, 1 | 2, 2 | 3, 3 | 4, 4 | 5, 5	strongly agree -1, strongly disagree - 5						y
survey_postc	gene_portal_survey_task_6		radio	c. I thought this system was easy to use.	1, 1 | 2, 2 | 3, 3 | 4, 4 | 5, 5	strongly agree -1, strongly disagree - 5						y
survey_postd	gene_portal_survey_task_6		radio	d. I think that I would need the support of a technical person to be able to use this system.	1, 1 | 2, 2 | 3, 3 | 4, 4 | 5, 5	strongly agree -1, strongly disagree - 5						y
survey_poste	gene_portal_survey_task_6		radio	e. I found the various functions in this system were well integrated.	1, 1 | 2, 2 | 3, 3 | 4, 4 | 5, 5	strongly agree -1, strongly disagree - 5						y
survey_postf	gene_portal_survey_task_6		radio	f. I thought there was too much inconsistency in this system.	1, 1 | 2, 2 | 3, 3 | 4, 4 | 5, 5	strongly agree -1, strongly disagree - 5						y
survey_postg	gene_portal_survey_task_6		radio	g. I would imagine that most people would learn to use this system very quickly.	1, 1 | 2, 2 | 3, 3 | 4, 4 | 5, 5	strongly agree -1, strongly disagree - 5						y
survey_posth	gene_portal_survey_task_6		radio	h. I found this system very cumbersome to use.	1, 1 | 2, 2 | 3, 3 | 4, 4 | 5, 5	strongly agree -1, strongly disagree - 5						y
survey_posti	gene_portal_survey_task_6		radio	i. I felt very confident using this system.	1, 1 | 2, 2 | 3, 3 | 4, 4 | 5, 5	strongly agree -1, strongly disagree - 5						y
survey_postj	gene_portal_survey_task_6		radio	j. I needed to learn a lot of things before I could get going with this system.	1, 1 | 2, 2 | 3, 3 | 4, 4 | 5, 5	strongly agree -1, strongly disagree - 5						y
vca	gene_portal_survey_task_6		descriptive	Variant Classification Assessment		Unlikely - 1. Very Likely - 5
survey_post13	gene_portal_survey_task_6		radio	13. Do you think the Gene Portals can accelerate genetic variant classification?	1, 1 | 2, 2 | 3, 3 | 4, 4 | 5, 5	Unlikely - 1. Very Likely - 5						y
survey_post14	gene_portal_survey_task_6		yesno	14. Did the Gene Portals provide you with novel information that improved the classification of your variant?								y
survey_post14a	gene_portal_survey_task_6		notes	If Yes, please list the information							[survey_post14] = '1'
survey_post15	gene_portal_survey_task_6		radio	15. Would you consider using the Gene Portals to support variant classification in genes covered by the Gene Portals in the future?	1, 1 | 2, 2 | 3, 3 | 4, 4 | 5, 5	Unlikely - 1. Very Likely - 5						y
survey_post16	gene_portal_survey_task_6		yesno	16. Did you experience any technical issues while using the Gene Portals?								y
survey_post16a	gene_portal_survey_task_6		notes	If yes, please describe briefly:							[survey_post16] = '1'
survey_post17	gene_portal_survey_task_6		notes	17. What changes would you suggest to make the Gene Portal more appealing, functional, and user-friendly for you? Your answer:
survey_post18	gene_portal_survey_task_6		notes	18. Do you have any other comments/feedback regarding the Gene Portal you want to tell us? Your answer:

### Sheet: Tabelle2
Supplementray Table 5 | GP user survey
Variable / Field Name	Form Name	Section Header	Field Type	Field Label	Choices, Calculations, OR Slider Labels	Field Note	Text Validation Type OR Show Slider Number	Text Validation Min	Text Validation Max	Identifier?	Branching Logic (Show field only if...)	Required Field?	Custom Alignment	Question Number (surveys only)	Matrix Group Name	Matrix Ranking?	Field Annotation
record_id	informed_consent		text	Record ID
icf_age	informed_consent		radio	You need to be 18 years or older to participate in this study. Are you currently ≥18 years old?	0, Yes | 1, No							y
icf_fname	informed_consent	Consent Form	text	First Name								y
icf_lname	informed_consent		text	Last Name								y
icf_pdf	informed_consent		descriptive	<div class="rich-text-field-label"><p>PLEASE READ THE CONSENT FORM CAREFULLY</p></div>
icf_conf	informed_consent		yesno	Do you accept the terms of this consent form?								y
icf_date	informed_consent		text	Date of Consent			date_mdy					y
survey_start	gene_portal_survey_task_13		descriptive	<div class="rich-text-field-label"><p style="text-align: left;">Gene Portal Survey and Variant Interpretation Evaluation <br /><br /><span style="font-weight: normal;">Thank you for participating in our survey!</span><br /><br />Task 1: <span style="font-weight: normal;">To begin, please provide information about your demographics and previous professional experience in classifying genetic varian…
survey_age	gene_portal_survey_task_13	Demographics	radio	1. Age (years)	1, 18-24 | 2, 25-34 | 3, 35-44 | 4, 45-54 | 5, 55-64 | 6, >65							y
survey_sex	gene_portal_survey_task_13		radio	2. Sex	1, Female | 2, Male | 3, Prefer not to say							y
survey_education	gene_portal_survey_task_13		radio	3. Highest degree or level of education you have completed:	1, Bachelor's degree | 2, Master's degree (genetic counselor) | 3, Master's degree (any other) | 4, Professional/Doctorate degree (e.g., MD, PhD, MD/PhD) | 5, Other (free text)							y
survey_eduother	gene_portal_survey_task_13		notes	Other (Free Text)							[survey_education] = '5'
survey_job	gene_portal_survey_task_13		radio	4. What describes your job best?	1, Neurologist | 2, Epileptologist | 3, Geneticist | 4, Genetic counselor | 5, Other (free text)							y
survey_eduother_2	gene_portal_survey_task_13		notes	Other (Free Text)							[survey_job] = '5'
survey_population	gene_portal_survey_task_13		radio	5. Which patient population are you mostly working with?	1, Adult | 2, Pediatric | 3, Both							y
survey_approach	gene_portal_survey_task_13	Previous Experience	checkbox	<div class="rich-text-field-label"><p><span style="font-weight: normal;">6. What best describes your approach to genetic variant classification, after you receive a genetic test result from the clinical lab?</span> (Select all that apply)</p></div>	1, Trust genetic variant classification as received from the lab without additional analysis. | 2, Evaluate if patient phenotype matches phenotypes reported for the gene. | 3, Seek additional information about the variant (e.g., from ClinVar, gnomAD). | 4, Classify the variant according to ACMG guidelines on your own. | 5, Other (free text)							y
survey_eduother_3	gene_portal_survey_task_13		notes	Other (Free Text)
survey_experience	gene_portal_survey_task_13		radio	7. Years of experience in genetic variant classification:	1, < 1 | 2, 1-2 | 3, 3-5 | 4, >5							y
survey_weekly_variants	gene_portal_survey_task_13		radio	8. How many genetic variants do you classify weekly on average?	1, 0-2 | 2, 3-5 | 3, 6-10 | 4, >10							y
survey_confidence_level	gene_portal_survey_task_13		radio	9. How confident do you feel in your ability to classify genetic variants according ACMG guidelines?	1, 1 | 2, 2 | 3, 3 | 4, 4 | 5, 5	1( not at all confident) 5 ( Very confident)						y
survey_duration	gene_portal_survey_task_13		radio	10. How long does it typically take you to classify a single genetic variant?	1, < 5min | 2, 5-15min | 3, 15-30min | 4, 30-60min | 5, >1h							y
survey_resources	gene_portal_survey_task_13		radio	11. How many different resources do you typically use to classify genetic variants according to ACMG guidelines?</p>	1, I don't do variant classification according to ACMG guidelines | 2, 1-3 | 3, 4-6 | 4, >6							y
survey_eduother_4	gene_portal_survey_task_13		notes	11a. Please list all the resources you use briefly.
start_time	gene_portal_survey_task_13	<div class="rich-text-field-label"><div class="rich-text-field-label"> <p>Task 2: Please classify the following variants according to ACMG guidelines into one of the five categories: Pathogenic, Likely Pathogenic, Uncertain Significance, Likely Benign, and Benign. <br><br>Record the classification for each variant in the respective fields below. When you start make sure to press the "now" button …	text	Start Time:			datetime_seconds_mdy					y
pseudo_random	gene_portal_survey_task_13		calc	Variant assignment	mod([record_id], 4) + 1												@HIDDEN-SURVEY
survey_variant1_new	gene_portal_survey_task_13		descriptive	Variant 1: NM_001165963 (SCN1A):c.2362G>A (p.Glu788Lys) - Heterozygous - Inheritance unknown Description: A young female who developed seizures at age 15 months in the setting of illness. Currently experiences absence and generalized tonic-clonic seizures that are triggered by heat or strenuous activity. History is also positive for developmental delay. The Inheritance of the SCN1A variant is unk…							[pseudo_random] = 1 or [pseudo_random] = 3
survey_variant2_new	gene_portal_survey_task_13		descriptive	Variant 1: NM_001040142 (SCN2A):c.5146T>C(p.Trp1716Arg) - Heterozygous - De Novo Description: An older teenager with autism spectrum disorder, global developmental delay (non-verbal), and self-injurious behavior. History of 1 seizure at age 11 and EEG that showed multifocal epileptiform discharges.							[pseudo_random] = 2 or [pseudo_random] = 4
survey_class1	gene_portal_survey_task_13		notes	Classification of variant 1:								y
survey_crit1	gene_portal_survey_task_13		notes	Criteria supporting variant classification:								y
survey_variant3_new	gene_portal_survey_task_13		descriptive	Variant 2: NM_003042 (SLC6A1):c.131G>A(p.Arg44Gln) - Heterozygous - Inheritance Unknown Description: A female child with intellectual disability, speech delay, behavioral issues, and absence seizures that began at 1 year of age. She is taking valproic acid and Depakote, but continues to have daily seizures.							[pseudo_random] = 1 or [pseudo_random] = 3
survey_variant4_new	gene_portal_survey_task_13		descriptive	Variant 2: NM_000834 (GRIN2B):c.1306T>C(p.Cys436Arg) - Heterozygous - De Novo Description: A male young adult with autism spectrum disorder, developmental delay, ADHD, OCD, and absence seizures. He has a history Pediatric Autoimmune Neuropsychiatric Disorders Associated with Streptococcal Infections (PANDAS) at age 13, which led to worsening of behavior issues.							[pseudo_random] = 2 or [pseudo_random] = 4
survey_class2	gene_portal_survey_task_13		notes	Classification of variant 2:								y
survey_crit2	gene_portal_survey_task_13		notes	Criteria supporting variant classification:								y
end_time	gene_portal_survey_task_13	Task 3: Please stop the timer now by pressing the button once you are finished with the variant classification.	text	End Time:			datetime_seconds_mdy					y
survey_task4	gene_portal_survey_task_45	Task 4: Please navigate to https://lal-portals.shinyapps.io/Neurogenetics-Gene-Portals/ and watch video tutorial on how to interpret a variant using the Gene Portal.	yesno	Have you watched the Variant Analysis tutorial?								y
survey_variant1	gene_portal_survey_task_45	Task 5: Please reassess the classification of the variants you previously assigned by utilizing the variant analysis section of the Gene Portals. The variants, along with the patient phenotype descriptions and your previous answers, are provided below for your review. You can access the Portals corresponding to each gene from https://lal-portals.shinyapps.io/Neurogenetics-Gene-Portals/ by selecti…	descriptive	Variant 1: NM_001165963 (SCN1A):c.2362G>A (p.Glu788Lys) - Heterozygous - Inheritance unknown Description: A young female who developed seizures at age 15 months in the setting of illness. Currently experiences absence and generalized tonic-clonic seizures that are triggered by heat or strenuous activity. History is also positive for developmental delay. The Inheritance of the SCN1A variant is unk…							[pseudo_random] = 1 or [pseudo_random] = 3
survey_variant1_2	gene_portal_survey_task_45		descriptive	Variant 1: NM_001040142 (SCN2A):c.5146T>C(p.Trp1716Arg) - Heterozygous - De Novo Description: An older teenager with autism spectrum disorder, global developmental delay (non-verbal), and self-injurious behavior. History of 1 seizure at age 11 and EEG that showed multifocal epileptiform discharges.							[pseudo_random] = 2 or [pseudo_random] = 4
survey_newvariant1	gene_portal_survey_task_45		notes	Classification of variant 1 (previous answer): [survey_class1] Classification of variant 1 after reevaluation using the gene Portal:								y
survey_changes1	gene_portal_survey_task_45		notes	Applied criteria for variant 2 (previous answer): [survey_crit1] Changes in applied ACMG criteria (state "none" if no changes were made):								y
survey_variant2	gene_portal_survey_task_45		descriptive	Variant 2: NM_003042 (SLC6A1):c.131G>A(p.Arg44Gln) - Heterozygous - Inheritance Unknown Description: A female child with intellectual disability, speech delay, behavioral issues, and absence seizures that began at 1 year of age. She is taking valproic acid and Depakote, but continues to have daily seizures.							[pseudo_random] = 1 or [pseudo_random] = 3
survey_variant2_2	gene_portal_survey_task_45		descriptive	Variant 2: NM_000834 (GRIN2B):c.1306T>C(p.Cys436Arg) - Heterozygous - De Novo Description: A male young adult with autism spectrum disorder, developmental delay, ADHD, OCD, and absence seizures. He has a history Pediatric Autoimmune Neuropsychiatric Disorders Associated with Streptococcal Infections (PANDAS) at age 13, which led to worsening of behavior issues.							[pseudo_random] = 2 or [pseudo_random] = 4
survey_newvariant2	gene_portal_survey_task_45		notes	Classification of variant 2 (previous answer): [survey_class2] Classification of variant 2 after reevaluation using the gene Portal:								y
survey_changes2	gene_portal_survey_task_45		notes	Applied criteria for variant 2 (previous answer): [survey_crit2] Changes in applied ACMG criteria (state "none" if no changes were made):								y
sus	gene_portal_survey_task_6	Task 6: Please complete the remaining questions listed below to finish the survey.	descriptive	Variant Interpretation Assessment - SUS (System Usability Scale) 12. Consider each statement below using the scale from 1 to 5, with 1 strongly agree to 5 strongly disagree. "System" in the following questions refer to the Gene Portals:
survey_posta	gene_portal_survey_task_6		radio	a. I think that I would like to use this system frequently.	1, 1 | 2, 2 | 3, 3 | 4, 4 | 5, 5	strongly agree -1, strongly disagree - 5						y
survey_postb	gene_portal_survey_task_6		radio	b. I found the system unnecessarily complex	1, 1 | 2, 2 | 3, 3 | 4, 4 | 5, 5	strongly agree -1, strongly disagree - 5						y
survey_postc	gene_portal_survey_task_6		radio	c. I thought this system was easy to use.	1, 1 | 2, 2 | 3, 3 | 4, 4 | 5, 5	strongly agree -1, strongly disagree - 5						y
survey_postd	gene_portal_survey_task_6		radio	d. I think that I would need the support of a technical person to be able to use this system.	1, 1 | 2, 2 | 3, 3 | 4, 4 | 5, 5	strongly agree -1, strongly disagree - 5						y
survey_poste	gene_portal_survey_task_6		radio	e. I found the various functions in this system were well integrated.	1, 1 | 2, 2 | 3, 3 | 4, 4 | 5, 5	strongly agree -1, strongly disagree - 5						y
survey_postf	gene_portal_survey_task_6		radio	f. I thought there was too much inconsistency in this system.	1, 1 | 2, 2 | 3, 3 | 4, 4 | 5, 5	strongly agree -1, strongly disagree - 5						y
survey_postg	gene_portal_survey_task_6		radio	g. I would imagine that most people would learn to use this system very quickly.	1, 1 | 2, 2 | 3, 3 | 4, 4 | 5, 5	strongly agree -1, strongly disagree - 5						y
survey_posth	gene_portal_survey_task_6		radio	h. I found this system very cumbersome to use.	1, 1 | 2, 2 | 3, 3 | 4, 4 | 5, 5	strongly agree -1, strongly disagree - 5						y
survey_posti	gene_portal_survey_task_6		radio	i. I felt very confident using this system.	1, 1 | 2, 2 | 3, 3 | 4, 4 | 5, 5	strongly agree -1, strongly disagree - 5						y
survey_postj	gene_portal_survey_task_6		radio	j. I needed to learn a lot of things before I could get going with this system.	1, 1 | 2, 2 | 3, 3 | 4, 4 | 5, 5	strongly agree -1, strongly disagree - 5						y
vca	gene_portal_survey_task_6		descriptive	Variant Classification Assessment		Unlikely - 1. Very Likely - 5
survey_post13	gene_portal_survey_task_6		radio	13. Do you think the Gene Portals can accelerate genetic variant classification?	1, 1 | 2, 2 | 3, 3 | 4, 4 | 5, 5	Unlikely - 1. Very Likely - 5						y
survey_post14	gene_portal_survey_task_6		yesno	14. Did the Gene Portals provide you with novel information that improved the classification of your variant?								y
survey_post14a	gene_portal_survey_task_6		notes	If Yes, please list the information							[survey_post14] = '1'
survey_post15	gene_portal_survey_task_6		radio	15. Would you consider using the Gene Portals to support variant classification in genes covered by the Gene Portals in the future?	1, 1 | 2, 2 | 3, 3 | 4, 4 | 5, 5	Unlikely - 1. Very Likely - 5						y
survey_post16	gene_portal_survey_task_6		yesno	16. Did you experience any technical issues while using the Gene Portals?								y
survey_post16a	gene_portal_survey_task_6		notes	If yes, please describe briefly:							[survey_post16] = '1'
